# Genome Sequencing Identifies Monogenic Causes in Adults with Metabolic Diseases

**DOI:** 10.1101/2025.11.14.25334651

**Authors:** Volkan Okur, Amanda Halstrom, John N. Falcone, Maurice A. Hurd, Sarah L. Stewart, Katerine Claudio, Jyothi Manohar, Fana Dealla, Sonal Kumar, Michele Yeung, Gregory Dakin, Omar Bellorin-Marin, Cheguevara Afaneh, Lisa C. Hudgins, Esther Wei, Laura Gingras, Alexandra King, Judy Tung, Atteeq U. Rehman, Amanda Thomas-Wilson, Saurav Guha, Avinash Abhyankar, Ashley L. Wilson, Shahid Yar Khan, Sowmya Thirumalai Srinivasa, Shruti Phadke, Priya Krithivasan, Caroline Nava, Shuibing Chen, Ryan Smith, Theresa Y. MacDonald, Megan J. Ritter, Laura C. Alonso, Olivier Elemento, Miriam S. Udler, Jessica M. Peña, Vaidehi Jobanputra, Marcus D. Goncalves

## Abstract

**Purpose:** A subset of metabolic diseases is caused by rare monogenic variants. Next generation sequencing (NGS)-based testing offers a promising approach for identifying such variants. However, its application in clinical diagnostics for metabolic diseases is limited, and the diagnostic yield is unknown.

**Methods:** We performed clinical genome sequencing (GS) on 560 adults seen in New York clinical practices between August 2020 and December 2023. Participants presented with hyperlipidemia/hypertriglyceridemia (HLD/HTG), pre-diabetes, Type 2 diabetes mellitus (T2DM), and metabolic dysfunction-associated fatty liver disease/steatohepatitis (MAFLD/MASH). Variants in a curated set of 90 genes associated with monogenic forms of these conditions were classified as Pathogenic (P), Likely Pathogenic (LP), and Variant of Uncertain Significance (VUS) using ACMG and ClinGen Sequence Variant Interpretation Working Group guidelines. P/LP variants in ACMG secondary findings (v3.1) genes were also reported with participant consent.

**Results:** The cohort included a female-to-male ratio of 1.7, with 18.6% African American and 22.6% Latino participants. The most common primary enrollment diagnoses were HLD/HTG (25%), T2DM (9%), pre-diabetes (7%), and MAFLD/MASH (4%). Many participants had multiple conditions (42% with two, 12% with three).

Approximately one-third had reportable variants with 6% classified as P/LP. The most common P/LP variants were in APOB and LDLR.

**Conclusions:** The prevalence of clinically significant (P/LP) variants related to primary metabolic disease in this cohort was 6%. An additional 5.5% of participants had P/LP variants in genes recommended for return as ACMG secondary findings. Future studies should focus on refining participant selection for genome sequencing to optimize its diagnostic and clinical value.
