## Supplementary Table 1 for "Genome Sequencing Identifies Monogenic Causes in Adults with Metabolic Diseases"

### Sheet: Metabolism panel
Gene Symbol	OMIM association
ABCA1	Tangier disease [AR; MIM#205400] | HDL deficiency, familial, 1 [MIM#604091]
ABCC8	Diabetes mellitus, permanent neonatal 3 with or without neurologic features [AD/AR; MIM#618857] | Hyperinsulinemic hypoglycemia, familial 1 [AD/AR; MIM#256450] | Hypoglycemia of infancy, leucine-sensitive [AD; MIM#240800] | Diabetes mellitus, noninsulin-dependent [AD; MIM#125853] | Diabetes mellitus, transient neonatal 2 [MIM#610374]
ABCG5	Sitosterolemia 2 [AR; MIM#618666]
ABCG8	Sitosterolemia 1 [AR; MIM#210250] | {Gallbladder disease 4} [MIM#611465]
AFF4	CHOPS syndrome [AD; MIM#616368]
AGPAT2	Lipodystrophy, congenital generalized, type 1 [AR; MIM#608594]
AKT2	Diabetes mellitus, type II [AD; MIM#125853] | Hypoinsulinemic hypoglycemia with hemihypertrophy [AD; MIM#240900]
ALMS1	Alstrom syndrome [AR; MIM#203800]
ANGPTL3	Hypobetalipoproteinemia, familial, 2 [AR; MIM#605019]
APOA1	Amyloidosis, hereditary systemic 3 [AD; MIM#620657] | Hypoalphalipoproteinemia, primary, 2, intermediate [AD; MIM#619836] | Hypoalphalipoproteinemia, primary, 2 [AR; MIM#618463]
APOA5	Hyperchylomicronemia late-onset [AD, MIM#144650] | {Hypertriglyceridemia susceptibility} [AD, MIM#145750]
APOB*	Hypobetalipoproteinemia [AR; MIM#615558] | Hypercholesterolemia, familial, 2 [AD; MIM#144010]
APOC2	Hyperlipoproteinemia type Ib [AR; MIM#207750]
APOC3	Apolipoprotein C-III deficiency, 614028 (3)
APOE	Hyperlipoproteinemia, type III [MIM#617347] | {Coronary artery disease, severe, susceptibility to} [MIM#617347] | Lipoprotein glomerulopathy [MIM#611771] | Alzheimer disease 2 [AD; MIM#104310] | {?Alzheimer disease, protection against, due to APOE3-Christchurch} [AD; MIM#607822] | Sea-blue histiocyte disease [AR; MIM#269600] | {?Macular degeneration, age-related} [AD; MIM#603075]
ARL6	Retinitis pigmentosa 55, 613575 (3), AR | \{Bardet-Biedl syndrome 1, modifier of\}, 209900 (3), AR, Digenic recessive | Bardet-Biedl syndrome 3, 600151 (3), AR
BBIP1	?Bardet-Biedl syndrome 18 [AR; MIM#615995]
BBS1	Bardet-Biedl syndrome 1 [AR/DR; MIM#209900]
BBS10	Bardet-Biedl syndrome 10 [AR; MIM#615987]
BBS12	Bardet-Biedl syndrome 12 [AR; MIM#615989]
BBS2	Retinitis pigmentosa 74 [AR; MIM#616562] | Bardet-Biedl syndrome 2 [AR; MIM#615981]
BBS4	Bardet-Biedl syndrome 4 [AR; MIM#615982]
BBS5	Bardet-Biedl syndrome 5 [AR; MIM#615983]
BBS7	Bardet-Biedl syndrome 7 [AR; MIM#615984]
BBS9	Bardet-Biedl syndrome 9 [AR; MIM#615986]
BSCL2	Lipodystrophy, congenital generalized, type 2 [AR; MIM#269700] | Encephalopathy, progressive, with or without lipodystrophy [AR; MIM#615924] | Neuropathy, distal hereditary motor, type VC [AD; MIM#619112] | Silver spastic paraplegia syndrome [AD; MIM#270685]
CAV1	Lipodystrophy, familial partial, type 7 [MIM#606721; AD] | ?Lipodystrophy, congenital generalized, type 3 [MIM#612526; AR] | Pulmonary hypertension, primary, 3 [MIM#615343; AD]
CEL	Maturity-onset diabetes of the young, type VIII, 609812 (3), AD
CEP19	Morbid obesity and spermatogenic failure, 615703 (3), AR
CEP290	Joubert syndrome 5 [AR; MIM#610188] | Senior-Loken syndrome 6 [AR; MIM#610189] | Meckel syndrome 4 [AR; MIM#611134] | Leber congenital amaurosis 10 [AR; MIM#611755] | ?Bardet-Biedl syndrome 14 [AR; MIM#615991]
CUL4B	Intellectual developmental disorder, X-linked, syndromic, Cabezas type, 300354 (3), X-linked recessive
DYRK1B	Abdominal obesity-metabolic syndrome 3 [MIM#615812; AD]
EIF2AK3	Wolcott-Rallison syndrome [AR; MIM#226980]
FOXP3	Immunodysregulation, polyendocrinopathy, and enteropathy, X-linked [XL; MIM#304790]
GCK	Diabetes mellitus, noninsulin-dependent, late onset [AD; MIM#125853] | Diabetes mellitus, permanent neonatal 1 [AR; MIM#606176] | Hyperinsulinemic hypoglycemia, familial, 3 [AD; MIM#602485] | MODY, type II [AD; MIM#125851]
GLIS3	Diabetes mellitus, neonatal, with congenital hypothyroidism [AR; MIM#610199]
GNAS	Pseudohypoparathyroidism Ia [AD; MIM#103580] | Pseudohypoparathyroidism Ib [AD; MIM#603233] | Pseudohypoparathyroidism Ic [AD; MIM#612462] | Pseudopseudohypoparathyroidism [AD; MIM#612463] | Osseous heteroplasia progressive [AD; MIM#166350] | McCune-Albright syndrome [Somatic; mosaic; MIM#174800] | ACTH-independent macronodular adrenal hyperplasia [Somatic; MIM#219080] | Pituitary adenoma, 3, mul…
GPIHBP1	Hyperlipoproteinemia type 1D [AR; MIM#615947]
HNF1A*	{Diabetes mellitus, noninsulin-dependent, 2} [MIM#125853; AD] | {Diabetes mellitus, insulin-dependent} [MIM#222100; AR] | Diabetes mellitus, insulin-dependent, 20 [MIM#612520] | MODY, type III [MIM#600496; AD]
HNF1B	Renal cysts and diabetes syndrome [MIM#137920; AD] | {Renal cell carcinoma} [MIM#144700; ] | Type 2 diabetes mellitus [MIM#125853; AD]
HNF4A	Fanconi renotubular syndrome 4, with maturity-onset diabetes of the young [AD; MIM#616026] | MODY, type I [AD; MIM#125850] | {Diabetes mellitus, noninsulin-dependent} [AD; MIM#125853]
IFT172	Retinitis pigmentosa 71 [AR; MIM#616394] | Short-rib thoracic dysplasia 10 with or without polydactyly [AR; MIM#615630]
IFT27	Bardet-Biedl syndrome 19 [AR; MIM#615996]
IFT74	Bardet-Biedl syndrome 22 [AR; MIM#617119] | Joubert syndrome 40 [AR; MIM# 619582] | Spermatogenic failure 58 [AR; MIM#619585]
IGF1	Growth retardation with deafness and mental retardation due to IGF1 deficiency, 608747 (3), AR
INS	Maturity-onset diabetes of the young, type 10 [AD; MIM#613370] | Hyperproinsulinemia [AD; MIM#616214] | Diabetes mellitus, insulin-dependent 2 [AD; MIM#125852] | Diabetes mellitus, permanent neonatal 4 [AD, AR; MIM#618858]
KCNJ11	Hyperinsulinemic hypoglycemia, familial, 2 [AD/AR; MIM#601820] | Diabetes mellitus, transient neonatal 3 [AD; MIM#610582] | Diabetes, permanent neonatal 2, with or without neurologic features [AD; MIM#618856] | Maturity-onset diabetes of the young, type 13 [AD; MIM#616329] | {Diabetes mellitus, type 2, susceptibility to} [AD; MIM#125853]
KIDINS220	Spastic paraplegia, intellectual disability, nystagmus, and obesity, 617296 (3), AD | Ventriculomegaly and arthrogryposis, 619501 (3), AR
LCAT	Norum disease [AR; MIM#245900] | Fish-eye disease [AR; MIM#136120]
LDLR*	Hypercholesterolemia, familial, 1 [AD/AR; MIM#143890] | LDL cholesterol level QTL2 [AD/AR; MIM#143890]
LDLRAP1	Hypercholesterolemia, familial, 4, 603813 (3), AR
LEP	Obesity, morbid, due to leptin deficiency [AR; MIM#614962]
LEPR	Obesity, morbid, due to leptin receptor deficiency [AR; MIM#614963]
LIPA	Wolman disease [AR; MIM#620151] | Cholesteryl ester storage disease [AR; MIM#278000]
LIPC	Hepatic lipase deficiency [AR; MIM#614025] | {Diabetes mellitus, noninsulin-dependent} [AD; MIM#125853] | [High density lipoprotein cholesterol level QTL12] [MIM#612797]
LMF1	Lipase deficiency, combined [AR; MIM#246650]
LMNA*	Lipodystrophy, familial partial, type 2 [AD; MIM#151660] | Cardiomyopathy, dilated, 1A [AD; MIM#115200] | Charcot-Marie-Tooth disease, type 2B1 [AR; MIM#605588] | Emery-Dreifuss muscular dystrophy 2 [AD; MIM#181350] | Emery-Dreifuss muscular dystrophy 3 [AR; MIM#616516] | Heart-hand syndrome, Slovenian type [AD; MIM#610140] | Hutchinson-Gilford progeria [AD; MIM#176670] | Malouf syndrome [AD; MIM…
LPL	Lipoprotein lipase deficiency [AR; MIM#238600] | [High density lipoprotein cholesterol level QTL 11] [AR; MIM#238600] | Combined hyperlipidemia, familial [AD; MIM#144250]
LZTFL1	Bardet-Biedl syndrome 17 [AR; MIM#615994]
MAGEL2	Schaaf-Yang syndrome [AD; MIM#615547]
MC4R	Obesity (BMIQ20) [AD/AR; MIM#618406] | {Obesity, resistance to (BMIQ20)} [AD/AR; MIM#618406]
MKKS	Bardet-Biedl syndrome 6 [AR; MIM#605231] | McKusick-Kaufman syndrome [AR; MIM#236700]
MKS1	Bardet-Biedl syndrome 13 [AR; MIM#615990] | Joubert syndrome 28 [AR; MIM#617121] | Meckel syndrome 1 [AR; MIM#249000]
MTTP	Abetalipoproteinemia [AR; MIM#200100] | {Metabolic syndrome protection against} [AD; MIM#605552]
NEUROD1	Maturity-onset diabetes of the young 6 [AD; MIM#606394] | {Type 2 diabetes mellitus susceptibility to} [AD; MIM#125853]
NR0B2	Obesity, mild, early-onset [AD, AR, Mu; MIM#601665]
NTRK2	Epileptic encephalopathy, early infantile, 58 [AD; MIM#617830)] | Obesity, hyperphagia, and developmental delay [AD; MIM#613886]
PAX4	Diabetes mellitus, type 2 [AD; MIM#125853] | {Diabetes mellitus, ketosis-prone, susceptibility to} [AD/AR; MIM#612227] | Maturity-onset diabetes of the young, type IX [MIM#612225]
PCSK1	Endocrinopathy due to proprotein convertase 1/3 deficiency [AR; MIM#600955] | {Obesity, susceptibility to, BMIQ12} [MIM#612362]
PCSK9*	Hypercholesterolemia, familial, 3 [AD; MIM#603776] | {Low density lipoprotein cholesterol level QTL 1} [AD; MIM#603776]
PDX1	{Diabetes mellitus, type II, susceptibility to} [AD; MIM#125853] | MODY type IV [AD; MIM#606392] | Pancreatic agenesis 1 [AR; MIM#260370]
PHF6	Borjeson-Forssman-Lehmann syndrome, 301900 (3), X-linked recessive
PHIP	Chung-Jansen syndrome [AD; MIM#617991]
POMC	Obesity, adrenal insufficiency, and red hair due to POMC deficiency [AR; MIM#609734] | {Obesity, early-onset, susceptibility to} [AR/AD/Multifactorial; MIM#601665]
PPARG	Lipodystrophy, familial partial, type 3 [AD; MIM#604367] | Insulin resistance, severe, digenic [AD; MIM#604367] | {Diabetes, type 2} [AD; MIM#125853] | Obesity, severe [AD/AR/Mu; MIM#601665] | Carotid intimal medial thickness 1 [MIM#609338]
PRMT7	Short stature, brachydactyly, intellectual developmental disability, and seizures, 617157 (3), AR
PTF1A	Pancreatic and cerebellar agenesis, 609069 (3), AR | Pancreatic agenesis 2, 615935 (3), AR
RASGRP1	Immunodeficiency 64, 618534 (3), AR
RFX6	Mitchell-Riley syndrome [AR; MIM#615710]
SDCCAG8	Senior-Loken syndrome 7 [AR; MIM#613615] | Bardet-Biedl syndrome 16 [AR; MIM#615993]
SETD2	Luscan-Lumish syndrome [AD; MIM#616831] | Rabin-Pappas syndrome [AD; MIM#620155] | Intellectual developmental disorder, autosomal dominant 70 [AD; MIM#620157]
SIM1	?Obesity with Prader-Willi like phenotype [PMID:23778139, 25351778]
SLC2A2	Fanconi-Bickel syndrome, 227810 (3), AR | \{Diabetes mellitus, noninsulin-dependent\}, 125853 (3), AD
TFAP2B	Patent ductus arteriosus 2 [AD; MIM#617035] | Char syndrome [AD; MIM#169100]
TRIM32	?Bardet-Biedl syndrome 11, 615988 (3), AR | Muscular dystrophy, limb-girdle, AR 8, 254110 (3), AR
TTC8	Bardet-Biedl syndrome 8 [AR; MIM#615985] | ?Retinitis pigmentosa 51 [AR; MIM#613464]
TUB	?Retinal dystrophy and obesity [AR; MIM#616188]
VPS13B	Cohen syndrome [AR; MIM#216550]
WDPCP	?Bardet-Biedl syndrome 15 [AR; MIM#615992] | Congenital heart defects, hamartomas of tongue, and polysyndactyly [AR; MIM#217085]
WFS1	Wolfram syndrome 1 [AR; MIM#222300] | Wolfram-like syndrome, autosomal dominant [AD; MIM#614296] | {Diabetes mellitus, noninsulin-dependent, association with} [AD; MIM#125853] | Deafness, autosomal dominant 6/14/38 [AD; MIM#600965] | ?Cataract 41 [AD; MIM#116400]
* These genes are also included in ACMG secondary findings gene lists

### Sheet: ACMG SF
Gene Symbol	Disease Class	v2 (73-gene)	v3.1
ACTA2	Aortopathy	Y	Y
FBN1		Y	Y
MYH11		Y	Y
SMAD3		Y	Y
TGFBR1		Y	Y
TGFBR2		Y	Y
DSC2	ARVC	Y	Y
DSG2		Y	Y
DSP		Y	Y
PKP2		Y	Y
TMEM43		Y	Y
BTD	Biotinidase deficiency	Y	Y
CASQ2	CPVT	Y	Y
RYR2		Y	Y
TRDN		Y	Y
BAG3	DCM	N	Y
DES		N	Y
FLNC		Y	Y
LMNA		Y	Y
RBM20		N	Y
TNNC1		N	Y
TNNT2		Y	Y
TTN		Y	Y
GLA	Fabry Disease	Y	Y
APC	FAP	Y	Y
APOB	FH	Y	Y
LDLR		Y	Y
PCSK9		Y	Y
RET	fMTC	Y	Y
BRCA1	HBOC	Y	Y
BRCA2		Y	Y
PALB2		Y	Y
ACTC1	HCM	Y	Y
MYBPC3		Y	Y
MYH7		Y	Y
MYL2		Y	Y
MYL3		Y	Y
PRKAG2		Y	Y
TNNI3		Y	Y
TPM1		Y	Y
HFE	Hereditary Hemochromatosis	Y	Y
ACVRL1	HHT	Y	Y
ENG		Y	Y
MLH1	HNPCC	Y	Y
MSH2		Y	Y
MSH6		Y	Y
PMS2		Y	Y
MAX	Hereditary paraganglioma-pheochromocytoma	Y	Y
SDHAF2		Y	Y
SDHB		Y	Y
SDHC		Y	Y
SDHD		Y	Y
TMEM127		Y	Y
PTEN	Hamartoma tumor syndrome	Y	Y
TTR	hTTR-A	N	Y
CACNA1S	Malignant Hyperthermia	Y	Y
RYR1		Y	Y
BMPR1A	Juvenile polyposis	Y	Y
SMAD4		Y	Y
TP53	Li-Fraumeni syndrome	Y	Y
KCNH2	Long QT	Y	Y
KCNQ1		Y	Y
SCN5A		Y	Y
MEN1	MEN	Y	Y
HNF1A	MODY	Y	Y
NF2	Neurofibromatosis	Y	Y
OTC	OTC	Y	Y
STK11	Peutz-Jeghers	Y	Y
MUTYH	Polyposis	Y	Y
GAA	Pompe disease	Y	Y
RB1	Retinoblastoma	Y	Y
RPE65	Retinopathy	Y	Y
TSC1	Tuberosclerosis	Y	Y
TSC2		Y	Y
COL3A1	Vascular EDS	Y	Y
VHL	von Hippel-Lindau	Y	Y
WT1	Wilms tumor	Y	Y
ATP7B	Wilson disease	Y	Y
Abbreviations: ARVC; Arrhythmogenic right ventricular cardiomyopathy, CPVT; Catecholaminergic polymorphic ventricular tachycardia, DCM; Dilated cardiomyopathy, EDS; Ehlers-Danlos syndrome, FAP; Familial adenomatosis polyposis, FH; Familial hypercholesterolemia, fMTC; Familial medullary thyroid cancer, HBOC; Hereditary breast and ovarian cancer, HCM; Hypertrophic cardiomyopathy, HHT; Hereditary he…
